# Estimating the elevated transmissibility of the B.1.1.7 strain over previously circulating strains in England using GISAID sequence frequencies

**DOI:** 10.1101/2021.03.17.21253775

**Authors:** Chayada Piantham, Natalie M. Linton, Hiroshi Nishiura, Kimihito Ito

## Abstract

The B.1.1.7 strain, also referred to as Alpha variant, is a variant strain of the severe acute respiratory syndrome coronavirus 2 (SARS-CoV-2). The Alpha variant is considered to possess higher transmissibility compared to the strains previously circulating in England. This paper proposes a new method to estimate the selective advantage of a mutant strain over another strain using the time course of strain frequencies and the distribution of the serial interval of infections. This method allows the instantaneous reproduction numbers of infections to vary over calendar time. The proposed method also assumes that the selective advantage of a mutant strain over previously circulating strains is constant. Applying the method to SARS-CoV-2 sequence data from England, the instantaneous reproduction number of the B.1.1.7 strain was estimated to be 26.6–45.9% higher than previously circulating strains in England. This result indicates that control measures should be strengthened by 26.6–45.9% when the B.1.1.7 strain is newly introduced to a country where viruses with similar transmissibility to the preexisting strain in England are predominant.
