## Supplementary Table 1 for "Estimating the elevated transmissibility of the B.1.1.7 strain over previously circulating strains in England using GISAID sequence frequencies"

### Sheet: Table S1
Date	non-B.1.1.7 strains	B.1.1.7 strains	B.1.1.7-like strains	Total (excluding B.1.1.7-like strains)	Total	Proportion
2020-09-01	381	0	9	381	390	0
2020-09-02	169	0	7	169	176	0
2020-09-03	271	0	15	271	286	0
2020-09-04	175	0	3	175	178	0
2020-09-05	68	0	1	68	69	0
2020-09-06	28	0	0	28	28	0
2020-09-07	393	0	7	393	400	0
2020-09-08	162	0	2	162	164	0
2020-09-09	484	0	5	484	489	0
2020-09-10	890	0	21	890	911	0
2020-09-11	270	0	3	270	273	0
2020-09-12	30	0	0	30	30	0
2020-09-13	41	0	0	41	41	0
2020-09-14	100	0	7	100	107	0
2020-09-15	137	0	1	137	138	0
2020-09-16	748	0	4	748	752	0
2020-09-17	165	0	2	165	167	0
2020-09-18	399	0	4	399	403	0
2020-09-19	162	0	10	162	172	0
2020-09-20	215	1	13	216	229	0.0046
2020-09-21	689	1	17	690	707	0.0014
2020-09-22	176	0	2	176	178	0
2020-09-23	227	1	6	228	234	0.0044
2020-09-24	1277	0	22	1277	1299	0
2020-09-25	467	0	21	467	488	0
2020-09-26	102	0	4	102	106	0
2020-09-27	422	0	9	422	431	0
2020-09-28	158	0	4	158	162	0
2020-09-29	251	0	7	251	258	0
2020-09-30	319	2	8	321	329	0.0062
2020-10-01	820	1	20	821	841	0.0012
2020-10-02	340	0	5	340	345	0
2020-10-03	217	0	7	217	224	0
2020-10-04	110	0	1	110	111	0
2020-10-05	939	0	19	939	958	0
2020-10-06	788	0	26	788	814	0
2020-10-07	859	0	21	859	880	0
2020-10-08	344	1	10	345	355	0.0029
2020-10-09	493	0	11	493	504	0
2020-10-10	224	0	6	224	230	0
2020-10-11	398	3	17	401	418	0.0075
2020-10-12	1035	0	19	1035	1054	0
2020-10-13	384	0	19	384	403	0
2020-10-14	654	0	20	654	674	0
2020-10-15	1328	3	20	1331	1351	0.0023
2020-10-16	483	0	9	483	492	0
2020-10-17	554	0	8	554	562	0
2020-10-18	185	0	2	185	187	0
2020-10-19	683	0	9	683	692	0
2020-10-20	822	0	24	822	846	0
2020-10-21	1744	13	69	1757	1826	0.0074
2020-10-22	1562	7	43	1569	1612	0.0045
2020-10-23	359	3	9	362	371	0.0083
2020-10-24	521	5	12	526	538	0.0095
2020-10-25	186	1	3	187	190	0.0053
2020-10-26	923	1	13	924	937	0.0011
2020-10-27	347	0	1	347	348	0
2020-10-28	114	0	1	114	115	0
2020-10-29	711	18	17	729	746	0.0247
2020-10-30	812	8	10	820	830	0.0098
2020-10-31	278	4	5	282	287	0.0142
2020-11-01	1271	38	27	1309	1336	0.029
2020-11-02	1777	45	39	1822	1861	0.0247
2020-11-03	563	7	5	570	575	0.0123
2020-11-04	1057	1	13	1058	1071	0.0009
2020-11-05	1164	83	21	1247	1268	0.0666
2020-11-06	668	26	27	694	721	0.0375
2020-11-07	672	0	5	672	677	0
2020-11-08	1418	91	35	1509	1544	0.0603
2020-11-09	742	37	12	779	791	0.0475
2020-11-10	402	13	7	415	422	0.0313
2020-11-11	844	39	17	883	900	0.0442
2020-11-12	1091	135	33	1226	1259	0.1101
2020-11-13	1235	162	24	1397	1421	0.116
2020-11-14	1642	121	41	1763	1804	0.0686
2020-11-15	670	90	12	760	772	0.1184
2020-11-16	151	9	3	160	163	0.0562
2020-11-17	550	89	20	639	659	0.1393
2020-11-18	1249	87	27	1336	1363	0.0651
2020-11-19	210	56	9	266	275	0.2105
2020-11-20	636	30	5	666	671	0.045
2020-11-21	423	104	14	527	541	0.1973
2020-11-22	780	249	12	1029	1041	0.242
2020-11-23	588	31	10	619	629	0.0501
2020-11-24	152	24	5	176	181	0.1364
2020-11-25	316	10	11	326	337	0.0307
2020-11-26	313	83	6	396	402	0.2096
2020-11-27	369	80	5	449	454	0.1782
2020-11-28	97	65	1	162	163	0.4012
2020-11-29	106	44	3	150	153	0.2933
2020-11-30	135	32	4	167	171	0.1916
2020-12-01	96	21	0	117	117	0.1795
2020-12-02	195	64	3	259	262	0.2471
2020-12-03	223	43	1	266	267	0.1617
2020-12-04	209	159	5	368	373	0.4321
2020-12-05	206	85	6	291	297	0.2921
2020-12-06	396	55	9	451	460	0.122
2020-12-07	414	269	13	683	696	0.3939
2020-12-08	194	197	8	391	399	0.5038
2020-12-09	342	172	12	514	526	0.3346
2020-12-10	905	962	46	1867	1913	0.5153
2020-12-11	752	368	25	1120	1145	0.3286
2020-12-12	416	267	11	683	694	0.3909
2020-12-13	434	533	20	967	987	0.5512
2020-12-14	570	614	26	1184	1210	0.5186
2020-12-15	425	676	17	1101	1118	0.614
2020-12-16	444	698	24	1142	1166	0.6112
2020-12-17	511	843	28	1354	1382	0.6226
2020-12-18	488	949	24	1437	1461	0.6604
2020-12-19	401	476	15	877	892	0.5428
2020-12-20	390	385	19	775	794	0.4968
2020-12-21	483	564	23	1047	1070	0.5387
2020-12-22	236	348	7	584	591	0.5959
2020-12-23	138	276	22	414	436	0.6667
2020-12-24	162	310	9	472	481	0.6568
2020-12-25	79	215	6	294	300	0.7313
2020-12-26	246	741	24	987	1011	0.7508
2020-12-27	307	502	15	809	824	0.6205
2020-12-28	190	419	6	609	615	0.688
2020-12-29	357	1085	23	1442	1465	0.7524
2020-12-30	192	616	9	808	817	0.7624
2020-12-31	184	719	17	903	920	0.7962
2021-01-01	79	410	7	489	496	0.8384
2021-01-02	227	1336	15	1563	1578	0.8548
2021-01-03	304	933	6	1237	1243	0.7542
2021-01-04	294	988	16	1282	1298	0.7707
2021-01-05	264	865	9	1129	1138	0.7662
2021-01-06	125	458	0	583	583	0.7856
2021-01-07	102	702	11	804	815	0.8731
2021-01-08	147	865	13	1012	1025	0.8547
2021-01-09	218	1120	16	1338	1354	0.8371
2021-01-10	171	731	9	902	911	0.8104
2021-01-11	119	771	5	890	895	0.8663
2021-01-12	172	1102	21	1274	1295	0.865
2021-01-13	166	765	6	931	937	0.8217
2021-01-14	216	983	10	1199	1209	0.8198
2021-01-15	233	1407	13	1640	1653	0.8579
2021-01-16	155	926	6	1081	1087	0.8566
2021-01-17	152	1055	14	1207	1221	0.8741
2021-01-18	133	1088	9	1221	1230	0.8911
2021-01-19	114	1120	14	1234	1248	0.9076
2021-01-20	162	1187	11	1349	1360	0.8799
2021-01-21	136	1194	6	1330	1336	0.8977
2021-01-22	181	1651	12	1832	1844	0.9012
2021-01-23	116	1177	13	1293	1306	0.9103
2021-01-24	91	1041	4	1132	1136	0.9196
2021-01-25	208	2469	22	2677	2699	0.9223
2021-01-26	121	1926	20	2047	2067	0.9409
2021-01-27	107	1976	26	2083	2109	0.9486
2021-01-28	78	1779	27	1857	1884	0.958
2021-01-29	105	2435	31	2540	2571	0.9587
2021-01-30	102	1967	28	2069	2097	0.9507
2021-01-31	55	1074	9	1129	1138	0.9513
2021-02-01	45	1068	17	1113	1130	0.9596
2021-02-02	67	896	11	963	974	0.9304
2021-02-03	40	958	19	998	1017	0.9599
2021-02-04	47	1237	7	1284	1291	0.9634
2021-02-05	24	986	9	1010	1019	0.9762
2021-02-06	23	779	6	802	808	0.9713
2021-02-07	34	860	13	894	907	0.962
2021-02-08	30	1131	13	1161	1174	0.9742
2021-02-09	21	1210	17	1231	1248	0.9829
2021-02-10	36	1072	11	1108	1119	0.9675
2021-02-11	19	1176	17	1195	1212	0.9841
2021-02-12	11	1146	20	1157	1177	0.9905
2021-02-13	18	928	9	946	955	0.981
2021-02-14	26	1197	10	1223	1233	0.9787
2021-02-15	37	1689	16	1726	1742	0.9786
2021-02-16	25	1085	9	1110	1119	0.9775
2021-02-17	10	690	11	700	711	0.9857
2021-02-18	5	497	7	502	509	0.99
2021-02-19	0	1	0	1	1	1
